# A Short Plus Long-Amplicon Based Sequencing Approach Improves Genomic Coverage and Variant Detection In the SARS-CoV-2 Genome

**DOI:** 10.1101/2021.06.16.21259029

**Authors:** Carlos Arana, Chaoying Liang, Matthew Brock, Bo Zhang, Jinchun Zhou, Li Chen, Brandi Cantarel, Jeffrey SoRelle, Lora V. Hooper, Prithvi Raj

## Abstract

High viral transmission in the COVID-19 pandemic has enabled SARS-CoV-2 to acquire new mutations that impact genome sequencing methods. The ARTIC.v3 primer pool that amplifies short amplicons in a multiplex-PCR reaction is one of the most widely used methods for sequencing the SARS-CoV-2 genome. We observed that some genomic intervals are poorly captured with ARTIC primers. To improve the genomic coverage and variant detection across these intervals, we designed long amplicon primers and evaluated the performance of a short (ARTIC) plus long amplicon (MRL) sequencing approach. Sequencing assays were optimized on VR-1986D-ATCC RNA followed by sequencing of nasopharyngeal swab specimens from five COVID-19 positive patients. ARTIC data covered >90% of the virus genome fraction in the positive control and four of the five patient samples. Variant analysis in the ARTIC data detected 67 mutations, including 66 single nucleotide variants (SNVs) and one deletion in ORF10. Of 66 SNVs, five were present in the spike gene, including nt22093 (M177I), nt23042 (S494P), nt23403 (D614G), nt23604 (P681H), and nt23709 (T716I). The D614G mutation is a common variant that has been shown to alter the fitness of SARS-CoV-2. Two spike protein mutations, P681H and T716I, which are represented in the B.1.1.7 lineage of SARS-CoV-2, were also detected in one patient. Long-amplicon data detected 58 variants, of which 70% were concordant with ARTIC data. Combined analysis of ARTIC +MRL data revealed 22 mutations that were either ambiguous (17) or not called at all (5) in ARTIC data due to poor sequencing coverage. For example, a common mutation in the ORF3a gene at nt25907 (G172V) was missed by the ARTIC assay. Hybrid data analysis improved sequencing coverage overall and identified 59 high confidence mutations for phylogenetic analysis. Thus, we show that while the short amplicon (ARTIC) assay provides good genomic coverage with high throughput, complementation of poorly captured intervals with long amplicon data can significantly improve SARS-CoV-2 genomic coverage and variant detection.
