## Supplementary material for "A Short Plus Long-Amplicon Based Sequencing Approach Improves Genomic Coverage and Variant Detection In the SARS-CoV-2 Genome": Table: Tables.xlsx

### Sheet: Table 1
Table 1. MRL long-amplicon primer sequences
Sr. No.	IDT name	Sequence (5'->3')	Template strand	Length	Start position	End position	Amplicon size (bp)	Tm	GC%
1	CoP1_F	TGTCGTTGACAGGACACGAG	Plus	20	148	167	1751	59.97	55
2	CoP1_R	GTACAACACGAGCAGCCTCT	Minus	20	1898	1879		60.04	55
3	CoP2_F	TTCTTCGTAAGGGTGGTCGC	Plus	20	1452	1471	1807	60.04	55
4	CoP2_R	TGATTGTCCTCACTGCCGTC	Minus	20	3258	3239		60.04	55
39	CoP3_F	ACGGCAGTGAGGACAATCAG	Plus	20	3240	3259	2142	60.04	55
6	CoP3_R	CACCAGCCCTTGCTCTGTAA	Minus	20	5381	5362		59.96	55
7	CoP4_F	ACGCGCAGGGAATGGATAAT	Plus	20	6360	6379	2000	59.89	50
8	CoP4_R	ATGACGCGCACTACAGTCAA	Minus	20	8359	8340		60.04	50
9	CoP5_F	TTTAGCCAGCGTGGTGGTAG	Plus	20	8777	8796	1675	60.04	55
10	CoP5_R	TGGGCCTCATAGCACATTGG	Minus	20	10451	10432		60.11	55
11	CoP6_F	ACCAATGTGCTATGAGGCCC	Plus	20	10431	10450	1611	60.11	55
12	CoP6_R	CTACAGCACCCTGCATGGAA	Minus	20	12041	12022		60.04	55
13	CoP7_F	TTCCATGCAGGGTGCTGTAG	Plus	20	12022	12041	1804	60.04	55
14	CoP7_R	AGACGAGGTCTGCCATTGTG	Minus	20	13825	13806		60.04	55
15	CoP8_F	ATCCTTTGGTGGTGCATCGT	Plus	20	13222	13241	1892	59.96	50
16	CoP8_R	GCTACGGTGCGAGCTCTATT	Minus	20	15113	15094		59.97	55
17	CoP9_F	AGCTGTCACGGCCAATGTTA	Plus	20	15534	15553	1921	59.96	50
18	CoP9_R	AGGTAATTGAGCAGGGTCGC	Minus	20	17454	17435		60.11	55
41	CoP10_F	GCCGCTGTTGATGCACTATG	Plus	20	17170	17189	2125	59.97	55
20	CoP10_R	AACTGCCACCATCACAACCA	Minus	20	19294	19275		60.11	50
21	CoP11_F	TGGTTGTGATGGTGGCAGTT	Plus	20	19275	19294	1658	60.11	50
22	CoP11_R	CCGTAGGCAACCACTGTCTT	Minus	20	20932	20913		59.97	55
43	CoP12_F	AAGACAGTGGTTGCCTACGG	Plus	20	20913	20932	1893	59.97	55
24	CoP12_R	GTTTGCCCTGGAGCGATTTG	Minus	20	22806	22787		60.11	55
25	CoP13_F	CAAATCGCTCCAGGGCAAAC	Plus	20	22787	22806	1955	60.11	55
26	CoP13_R	ACACCATGAGGTGCTGACTG	Minus	20	24741	24722		59.96	55
27	CoP14_F	GTCCTTCCCTCAGTCAGCAC	Plus	20	24712	24731	1664	60.04	60
28	CoP14_R	CAGCAGTACGCACACAATCG	Minus	20	26375	26356		59.91	55
29	CoP15_F	TCGATTGTGTGCGTACTGCT	Plus	20	26355	26374	1733	60.04	50
30	CoP15_R	GCCTCATCCACGCACAATTC	Minus	20	28087	28068		59.9	55
31	CoP16_F	CTTTTGCTTGTCCTGACGGC	Plus	20	27584	27603	1946	60.04	55
32	CoP16_R	GCCTGAGTTGAGTCAGCACT	Minus	20	29529	29510		59.97	55
33	CoP17_F	CTTCTTTCTTTGAGAGAAGTGAGGACT	Plus	27	4940	4966	1934	60.69	40.74
34	CoP17_R	ACAGTATTCTTTGCTATAGTAGTCGGC	Minus	27	6873	6847		60.73	40.74
35	CoP18_F	ACTACAGTCAGCTTATGTGTCAACC	Plus	25	7944	7968	1328	60.8	44
36	CoP18_R	ACCACTAGTAGATACACAAACACCAG	Minus	26	9271	9246		60.3	42.31
37	CoP19_F	GTTGATAAGTACTTTGATTGTTACGATGGT	Plus	30	14866	14895	1021	60.59	33.33
38	CoP19_R	GTTGAGAGCAAAATTCATGAGGTCC	Minus	25	15886	15862		60.62	44

### Sheet: Table 2
	Table 2: Summary of sequencing metrics for three assays
Assay	Sample group	Sample ID	RT-PCR ct value	Input RNA conc. (ng)	cDNA yield (ng)	PF Clusters	Yield Mbs	% PF clusters	%Q30 bases	Mean Quality score	# Input reads	Mean Coverage	Reference Mapped Reads	Genome Fraction	Number of variants	Pangolin Lineage	Nextclade
Assay-1 ARTIC-MiSeq	Positive control	ATCC-ARTIC	na	0.1ng	164	1625322	936	83.7	76.44	31.68	3250644	792	0.99	0.99	2	A	19B
	Patient 1	NP1-ARTIC	<30	3ul RNA with Ct 30	233	780033	449	83.6	75.06	31.35	1560066	455	0.98	0.97	21	B.1.2	20G
	Patient 2	NP2-ARTIC	<30	6ul RNA with Ct 30	3861	1317472	759	83.9	74.8	31.27	2634944	1923	1	1	24	B.1.2	20G
	Patient 3	NP3-ARTIC	<30	3ul RNA with Ct 30	3332	691266	398	83.7	76.65	31.73	1382532	418	1	0.99	23	B.1.2	20G
	Patient 4	NP4-ARTIC	<30	3ul RNA with Ct 30	729	1339453	772	83.9	74.18	31.13	2678906	504	0.95	0.91	18	B.1.575.1	19B
	Patient 5	NP5-ARTIC	<30	3ul RNA with Ct 30	229	2639961	1521	79.7	62.75	28.39	5279922	168	0.5	0.84	12	B.1.427	19B
Assay-2 MRL-MiSeq	Positive control	ATCC-MRL	na	0.1ng	1285	4580827	2639	83.1	66.26	29.16	9161654	4357	1	0.97	1
	Patient 1	NP1-MRL	<30	3ul RNA with Ct 30	1210	2954722	1702	83.2	66.06	29.11	5909444	6254	0.97	0.82	18
	Patient 3	NP3-MRL	<30	3ul RNA with Ct 30	2419	3625488	2088	83	65.84	29.06	7250976	2130	0.99	0.98	25
	Patient 4	NP4-MRL	<30	3ul RNA with Ct 30	723	3036808	1749	82.1	63.49	28.5	6073616	1866	0.86	0.8	19
	Patient 5	NP5-MRL	<30	3ul RNA with Ct 30	498	2037440	1174	79.1	57.76	27.15	4074880	62	0.14	0.39	6
									[%Q7, ONT]
Assay-3 MRL-MinION	Positive control	ATCC-MRL	na	0.1ng	1285	1788956	1002	100	99.99	18.4	1788956	1244	0.99	0.95	4
	Patient 1	NP1-MRL	<30	3ul RNA with Ct 30	1210	728558	386	100	99.99	18.4	728558	422	0.98	0.95	18
	Patient 3	NP3-MRL	<30	3ul RNA with Ct 30	2419	505892	283	100	99.99	18.4	505892	925	0.99	0.97	25
	Patient 4	NP4-MRL	<30	3ul RNA with Ct 30	723	905041	472	100	99.99	18.4	905041	487	0.81	0.96	11

### Sheet: Table 3
Table 3: List of variants called in Assay-1 (ARTIC)
Marker name	Chromosome	Position	Gene	Key variants	Reference	Alternates	ATCC-ARTIC	NP1-ARTIC	NP2-ARTIC	NP3-ARTIC	NP4-ARTIC	NP5-ARTIC
NC_045512.2:241-SNV	NC_045512.2	241	ORF1ab		C	T	C_C	C_C	T_T	T_T	T_T	T_T
NC_045512.2:1059-SNV	NC_045512.2	1059	ORF1ab		C	T	C_C	T_T	T_T	T_T	T_T	T_T
NC_045512.2:1180-SNV	NC_045512.2	1180	ORF1ab		A	G	A_A	A_A	A_A	A_A	G_G	A_A
NC_045512.2:1280-SNV	NC_045512.2	1280	ORF1ab		G	A	G_G	A_A	G_G	G_G	G_G	G_G
NC_045512.2:1351-SNV	NC_045512.2	1351	ORF1ab		A	G	A_A	A_A	A_A	G_G	A_A	A_A
NC_045512.2:1471-SNV	NC_045512.2	1471	ORF1ab		C	T	C_C	C_C	T_T	C_C	C_C	C_C
NC_045512.2:1812-SNV	NC_045512.2	1812	ORF1ab		C	T	C_C	T_T	C_C	C_C	C_C	C_C
NC_045512.2:1885-SNV	NC_045512.2	1885	ORF1ab		T	A	T_T	A_A	T_T	T_T	T_T	T_T
NC_045512.2:3037-SNV	NC_045512.2	3037	ORF1ab		C	T	C_C	C_C	T_T	T_T	T_T	C_C
NC_045512.2:3206-SNV	NC_045512.2	3206	ORF1ab		G	T	G_G	G_G	G_G	T_T	G_G	G_G
NC_045512.2:4475-SNV	NC_045512.2	4475	ORF1ab		C	T	C_C	T_T	C_C	C_C	C_C	C_C
NC_045512.2:5869-SNV	NC_045512.2	5869	ORF1ab		C	T	C_C	C_C	C_C	T_T	C_C	C_C
NC_045512.2:5986-SNV	NC_045512.2	5986	ORF1ab		C	T	C_C	C_C	C_C	T_T	C_C	C_C
NC_045512.2:6031-SNV	NC_045512.2	6031	ORF1ab		C	T	C_C	T_T	C_C	C_C	C_C	C_C
NC_045512.2:7451-SNV	NC_045512.2	7451	ORF1ab		A	G	A_A	A_A	A_A	G_G	A_A	A_A
NC_045512.2:7728-SNV	NC_045512.2	7728	ORF1ab		C	T	C_C	C_C	T_T	C_C	C_C	C_C
NC_045512.2:8083-SNV	NC_045512.2	8083	ORF1ab		G	A	G_G	G_G	G_G	A_A	G_G	G_G
NC_045512.2:8782-SNV	NC_045512.2	8782	ORF1ab		C	T	T_T	C_C	C_C	C_C	C_C	C_C
NC_045512.2:9750-SNV	NC_045512.2	9750	ORF1ab		A	G	A_A	G_G	A_A	A_A	A_A	A_A
NC_045512.2:10029-SNV	NC_045512.2	10029	ORF1ab		C	T	C_C	C_C	C_C	C_C	T_T	C_C
NC_045512.2:10279-SNV	NC_045512.2	10279	ORF1ab		C	T	C_C	C_C	T_T	C_C	C_C	C_C
NC_045512.2:10319-SNV	NC_045512.2	10319	ORF1ab		C	T	C_C	T_T	T_T	C_C	C_C	C_C
NC_045512.2:10369-SNV	NC_045512.2	10369	ORF1ab		C	T	C_C	C_C	T_T	C_C	C_C	C_C
NC_045512.2:11514-SNV	NC_045512.2	11514	ORF1ab		C	T	C_C	C_C	C_C	C_C	T_T	C_C
NC_045512.2:11833-SNV	NC_045512.2	11833	ORF1ab		C	T	C_C	C_C	C_C	T_T	C_C	C_C
NC_045512.2:13713-SNV	NC_045512.2	13713	ORF1ab		G	A	G_G	G_G	G_G	G_G	G_G	A_A
NC_045512.2:14408-SNV	NC_045512.2	14408	ORF1ab		C	T	C_C	T_T	T_T	T_T	T_T	T_T
NC_045512.2:14805-SNV	NC_045512.2	14805	ORF1ab		C	T	C_C	C_C	C_C	T_T	C_C	C_C
NC_045512.2:15253-SNV	NC_045512.2	15253	ORF1ab		G	A	G_G	A_A	G_G	G_G	G_G	G_G
NC_045512.2:17014-SNV	NC_045512.2	17014	ORF1ab		G	T	G_G	G_G	G_G	G_G	G_G	T_T
NC_045512.2:17634-SNV	NC_045512.2	17634	ORF1ab		C	T	C_C	C_C	T_T	C_C	C_C	C_C
NC_045512.2:17678-SNV	NC_045512.2	17678	ORF1ab		C	T	C_C	C_C	T_T	C_C	C_C	C_C
NC_045512.2:18424-SNV	NC_045512.2	18424	ORF1ab		A	G	A_A	G_G	G_G	G_G	A_A	A_A
NC_045512.2:18432-SNV	NC_045512.2	18432	ORF1ab		A	G	A_A	A_A	A_A	G_G	A_A	A_A
NC_045512.2:19480-SNV	NC_045512.2	19480	ORF1ab		G	A	G_G	G_G	G_G	A_A	G_G	G_G
NC_045512.2:20163-SNV	NC_045512.2	20163	ORF1ab		A	G	A_A	G_G	A_A	A_A	A_A	A_A
NC_045512.2:20748-SNV	NC_045512.2	20748	ORF1ab		T	C	T_T	T_T	T_T	T_T	C_C	T_T
NC_045512.2:21304-SNV	NC_045512.2	21304	ORF1ab		C	T	C_C	T_T	T_T	T_T	C_C	C_C
NC_045512.2:22093-SNV	NC_045512.2	22093	S	M177I	G	C	G_G	G_G	C_C	G_G	G_G	G_G
NC_045512.2:23042-SNV	NC_045512.2	23042	S	S494P	T	C	T_T	T_T	T_T	T_T	C_C	T_T
NC_045512.2:23403-SNV	NC_045512.2	23403	S	D614G	A	G	A_A	G_G	G_G	G_G	G_G	G_G
NC_045512.2:23604-SNV	NC_045512.2	23604	S	P681H	C	A	C_C	C_C	C_C	C_C	A_A	C_C
NC_045512.2:23709-SNV	NC_045512.2	23709	S	T716I	C	T	C_C	C_C	C_C	C_C	T_T	C_C
NC_045512.2:25546-SNV	NC_045512.2	25546	ORF3a		C	T	C_C	C_C	C_C	T_T	C_C	C_C
NC_045512.2:25563-SNV	NC_045512.2	25563	ORF3a		G	T	G_G	T_T	T_T	T_T	T_T	T_T
NC_045512.2:25946-SNV	NC_045512.2	25946	ORF3a		A	G	A_A	A_A	G_G	A_A	A_A	A_A
NC_045512.2:25953-SNV	NC_045512.2	25953	ORF3a		T	C	T_T	T_T	T_T	T_T	T_T	C_C
NC_045512.2:26408-SNV	NC_045512.2	26408	E		C	T	C_C	T_T	C_C	C_C	C_C	C_C
NC_045512.2:26681-SNV	NC_045512.2	26681	M		C	T	C_C	C_C	C_C	C_C	C_C	T_T
NC_045512.2:26767-SNV	NC_045512.2	26767	M		T	C	T_T	T_T	T_T	T_T	C_C	T_T
NC_045512.2:26918-SNV	NC_045512.2	26918	M		G	T	G_G	G_G	T_T	G_G	G_G	G_G
NC_045512.2:27510-SNV	NC_045512.2	27510	ORF7a		A	G	A_A	A_A	G_G	A_A	A_A	A_A
NC_045512.2:27962-SNV	NC_045512.2	27962	ORF8		G	C	G_G	G_G	C_C	G_G	G_G	G_G
NC_045512.2:27964-SNV	NC_045512.2	27964	ORF8		C	T	C_C	T_T	T_T	T_T	C_C	C_C
NC_045512.2:28144-SNV	NC_045512.2	28144	ORF8		T	C	C_C	T_T	T_T	T_T	T_T	T_T
NC_045512.2:28272-SNV	NC_045512.2	28272	ORF8		A	T	A_A	A_A	A_A	A_A	A_A	T_T
NC_045512.2:28313-SNV	NC_045512.2	28313	N		C	T	C_C	C_C	T_T	C_C	C_C	C_C
NC_045512.2:28472-SNV	NC_045512.2	28472	N		C	T	C_C	T_T	T_T	T_T	C_C	C_C
NC_045512.2:28500-SNV	NC_045512.2	28500	N		C	T	C_C	C_C	C_C	C_C	T_T	C_C
NC_045512.2:28703-SNV	NC_045512.2	28703	N		G	C	G_G	G_G	G_G	G_G	G_G	C_C
NC_045512.2:28869-SNV	NC_045512.2	28869	N		C	T	C_C	T_T	T_T	T_T	C_C	C_C
NC_045512.2:28887-SNV	NC_045512.2	28887	N		C	T	C_C	C_C	C_C	C_C	T_T	T_T
NC_045512.2:29260-SNV	NC_045512.2	29260	N		G	A	G_G	A_A	G_G	G_G	G_G	G_G
NC_045512.2:29402-SNV	NC_045512.2	29402	N		G	T	G_G	G_G	G_G	T_T	G_G	G_G
NC_045512.2:29405-SNV	NC_045512.2	29405	N		G	C	G_G	C_C	G_G	G_G	G_G	G_G
NC_045512.2:29711-Del	NC_045512.2	29711	ORF10		G	-	G_G	G_G	G_G	G_G	-_-	G_G
NC_045512.2:29719-SNV	NC_045512.2	29719	ORF10		C	T	C_C	C_C	C_C	C_C	T_T	C_C

### Sheet: Table 4
Table 4: List of variants called in Assay-2 (MRL)
Columns	Chromosome	Position	Identifier	Reference	Alternates	ATCC	NP1	NP3	NP4	NP5
NC_045512.2:241-SNV	NC_045512.2	241	?	C	T	C_C	T_T	T_T	T_T	T_T
NC_045512.2:1059-SNV	NC_045512.2	1059	?	C	T	C_C	T_T	T_T	C_C	C_C
NC_045512.2:1180-SNV	NC_045512.2	1180	?	A	G	A_A	A_A	A_A	G_G	A_A
NC_045512.2:1280-SNV	NC_045512.2	1280	?	G	A	G_G	A_A	G_G	G_G	G_G
NC_045512.2:1351-SNV	NC_045512.2	1351	?	A	G	A_A	A_A	G_G	A_A	A_A
NC_045512.2:1812-SNV	NC_045512.2	1812	?	C	T	C_C	T_T	C_C	C_C	C_C
NC_045512.2:3037-SNV	NC_045512.2	3037	?	C	T	C_C	C_C	T_T	C_C	C_C
NC_045512.2:3206-SNV	NC_045512.2	3206	?	G	T	G_G	G_G	T_T	G_G	G_G
NC_045512.2:4475-SNV	NC_045512.2	4475	?	C	T	C_C	T_T	C_C	C_C	C_C
NC_045512.2:5869-SNV	NC_045512.2	5869	?	C	T	C_C	C_C	T_T	C_C	C_C
NC_045512.2:5986-SNV	NC_045512.2	5986	?	C	T	C_C	C_C	T_T	C_C	C_C
NC_045512.2:6730-SNV	NC_045512.2	6730	?	C	T	C_C	C_C	C_C	T_T	C_C
NC_045512.2:7451-SNV	NC_045512.2	7451	?	A	G	A_A	A_A	G_G	A_A	A_A
NC_045512.2:7644-SNV	NC_045512.2	7644	?	C	T	C_C	C_C	T_T	C_C	C_C
NC_045512.2:8083-SNV	NC_045512.2	8083	?	G	A	G_G	G_G	A_A	G_G	G_G
NC_045512.2:9738-SNV	NC_045512.2	9738	?	G	C	G_G	G_G	G_G	G_G	C_C
NC_045512.2:9750-SNV	NC_045512.2	9750	?	A	G	A_A	G_G	A_A	A_A	A_A
NC_045512.2:10029-SNV	NC_045512.2	10029	?	C	T	C_C	C_C	C_C	T_T	C_C
NC_045512.2:10319-SNV	NC_045512.2	10319	?	C	T	C_C	T_T	C_C	C_C	C_C
NC_045512.2:11833-SNV	NC_045512.2	11833	?	C	T	C_C	C_C	T_T	C_C	C_C
NC_045512.2:13713-SNV	NC_045512.2	13713	?	G	A	G_G	G_G	G_G	G_G	A_A
NC_045512.2:14336-SNV	NC_045512.2	14336	?	T	C	T_T	C_C	T_T	C_C	T_T
NC_045512.2:14338-SNV	NC_045512.2	14338	?	A	G	A_A	G_G	A_A	G_G	A_A
NC_045512.2:14408-SNV	NC_045512.2	14408	?	C	T	C_C	C_C	T_T	C_C	C_C
NC_045512.2:14805-SNV	NC_045512.2	14805	?	C	T	C_C	C_C	T_T	C_C	C_C
NC_045512.2:15253-SNV	NC_045512.2	15253	?	G	A	G_G	A_A	G_G	G_G	G_G
NC_045512.2:16375-SNV	NC_045512.2	16375	?	C	T	C_C	C_C	C_C	T_T	C_C
NC_045512.2:18060-SNV	NC_045512.2	18060	?	C	T	T_T	C_C	C_C	C_C	C_C
NC_045512.2:18158-SNV	NC_045512.2	18158	?	T	C	T_T	T_T	T_T	C_C	T_T
NC_045512.2:18424-SNV	NC_045512.2	18424	?	A	G	A_A	A_A	G_G	A_A	A_A
NC_045512.2:18432-SNV	NC_045512.2	18432	?	A	G	A_A	A_A	G_G	A_A	A_A
NC_045512.2:19480-SNV	NC_045512.2	19480	?	G	A	G_G	G_G	A_A	G_G	G_G
NC_045512.2:20163-SNV	NC_045512.2	20163	?	A	G	A_A	G_G	A_A	A_A	A_A
NC_045512.2:20748-SNV	NC_045512.2	20748	?	T	C	T_T	T_T	T_T	C_C	T_T
NC_045512.2:21304-SNV	NC_045512.2	21304	?	C	T	C_C	C_C	T_T	C_C	C_C
NC_045512.2:22917-SNV	NC_045512.2	22917	?	T	G	T_T	T_T	T_T	T_T	G_G
NC_045512.2:23042-SNV	NC_045512.2	23042	?	T	C	T_T	T_T	T_T	C_C	T_T
NC_045512.2:23403-SNV	NC_045512.2	23403	?	A	G	A_A	G_G	G_G	G_G	A_A
NC_045512.2:23604-SNV	NC_045512.2	23604	?	C	A	C_C	C_C	C_C	A_A	C_C
NC_045512.2:23709-SNV	NC_045512.2	23709	?	C	T	C_C	C_C	C_C	T_T	C_C
NC_045512.2:25546-SNV	NC_045512.2	25546	?	C	T	C_C	C_C	T_T	C_C	C_C
NC_045512.2:25563-SNV	NC_045512.2	25563	?	G	T	G_G	G_G	T_T	T_T	G_G
NC_045512.2:25907-SNV	NC_045512.2	25907	?	G	T	G_G	T_T	T_T	G_G	G_G
NC_045512.2:26305-SNV	NC_045512.2	26305	?	C	G	C_C	G_G	C_C	C_C	C_C
NC_045512.2:26408-SNV	NC_045512.2	26408	?	C	T	C_C	T_T	C_C	C_C	C_C
NC_045512.2:26681-SNV	NC_045512.2	26681	?	C	T	C_C	C_C	C_C	C_C	T_T
NC_045512.2:26767-SNV	NC_045512.2	26767	?	T	C	T_T	T_T	T_T	C_C	T_T
NC_045512.2:27964-SNV	NC_045512.2	27964	?	C	T	C_C	T_T	T_T	C_C	C_C
NC_045512.2:28472-SNV	NC_045512.2	28472	?	C	T	C_C	C_C	T_T	C_C	C_C
NC_045512.2:28869-SNV	NC_045512.2	28869	?	C	T	C_C	C_C	T_T	C_C	C_C
NC_045512.2:29358-SNV	NC_045512.2	29358	?	C	T	C_C	T_T	C_C	C_C	C_C
NC_045512.2:29402-SNV	NC_045512.2	29402	?	G	T	G_G	G_G	T_T	G_G	G_G
NC_045512.2:29405-SNV	NC_045512.2	29405	?	G	C	G_G	C_C	G_G	G_G	G_G
NC_045512.2:11514-SNV	SNP24	11514	?	C	T	C_C	C_C	C_C	T_T	C_C
NC_045512.2:28500-SNV	SNP59	28500	?	C	T	C_C	C_C	C_C	T_T	C_C
NC_045512.2:28887-SNV	SNP62	28887	?	C	T	C_C	C_C	C_C	T_T	T_T
NC_045512.2:29719-SNV	SNP67	29719	?	C	T	C_C	C_C	C_C	T_T	C_C

### Sheet: Table 5
Table 5: List of variants with low coverage or no call in ARTIC data
Sr. No.	Position	Gene	Mutation type	Amino acid change
1	3037	ORF1ab	Synonymous	F924F
2	6031	ORF1ab	Synonymous	N1922N
3	6730	ORF1ab	Synonymous	N2155N
4	7451	ORF1ab	Non-synonymous	S2396G
5	7644	ORF1ab	Non-synonymous	A2460V
6	7728	ORF1ab	Non-synonymous	S2488F
7	18060	ORF1ab	Synonymous	L5932L
8	18424	ORF1ab	Non-synonymous	N6054D
9	18432	ORF1ab	Synonymous	T6056T
10	22093	S	Non-synonymous	M177I
11	25907	ORF3a	Non-synonymous	G172V
12	26305	E	Non-synonymous	L21F
13	28272	ORF8	upstream OF orf8	Non-coding
14	28313	N	Non-synonymous	R14C
15	28472	N	Non-synonymous	P67S
16	28500	N	Non-synonymous	T76I
17	28703	N	Non-synonymous	D144Y
18	28869	N	Non-synonymous	P199L
19	28887	N	Non-synonymous	T205I
20	29260	N	Synonymous	T329T
21	29711	ORF10	downstream of ORF10	Non-coding
22	29719	ORF10	downstream of ORF10	Non-coding

### Sheet: Table 6
Table 6: List of variants called in Hybrid-I data (Assay-1+ Assay-2)
Marker on ARTIC	Gene	CODE	SNP# in MJ Network	Position	Key variant	Reference	Alternates	ATCC-ARTIC	NP1-ARTIC	NP2-ARTIC	NP3-ARTIC	NP4-ARTIC	NP5-ARTIC
NC_045512.2:241-SNV	ORF1ab	HYBRID	SNP1	241		C	T	C_C	C_C	T_T	T_T	T_T	T_T
NC_045512.2:1059-SNV	ORF1ab	HYBRID	SNP2	1059		C	T	C_C	T_T	T_T	T_T	T_T	T_T
NC_045512.2:1180-SNV	ORF1ab	HYBRID	SNP3	1180		A	G	A_A	A_A	A_A	A_A	G_G	A_A
NC_045512.2:1280-SNV	ORF1ab	HYBRID	SNP4	1280		G	A	G_G	A_A	G_G	G_G	G_G	G_G
NC_045512.2:1351-SNV	ORF1ab	HYBRID	SNP5	1351		A	G	A_A	A_A	A_A	G_G	A_A	A_A
NC_045512.2:1812-SNV	ORF1ab	HYBRID	SNP6	1812		C	T	C_C	T_T	C_C	C_C	C_C	C_C
NC_045512.2:1885-SNV	ORF1ab	HYBRID	SNP7	1885		T	A	T_T	A_A	T_T	T_T	T_T	T_T
NC_045512.2:3037-SNV	ORF1ab	HYBRID	SNP8	3037		C	T	C_C	C_C	T_T	T_T	T_T	C_C
NC_045512.2:3206-SNV	ORF1ab	HYBRID	SNP9	3206		G	T	G_G	G_G	G_G	T_T	G_G	G_G
NC_045512.2:4475-SNV	ORF1ab	HYBRID	SNP10	4475		C	T	C_C	T_T	C_C	C_C	C_C	C_C
NC_045512.2:5869-SNV	ORF1ab	HYBRID	SNP11	5869		C	T	C_C	C_C	C_C	T_T	C_C	C_C
NC_045512.2:5986-SNV	ORF1ab	HYBRID	SNP12	5986		C	T	C_C	C_C	C_C	T_T	C_C	C_C
NC_045512.2:6031-SNV	ORF1ab	HYBRID	SNP13	6031		C	T	C_C	T_T	C_C	C_C	C_C	C_C
NC_045512.2:6730-SNV	ORF1ab	HYBRID	SNP14	6730		C	T	C_C	C_C	C_C	C_C	T_T	C_C
NC_045512.2:7451-SNV	ORF1ab	HYBRID	SNP15	7451		A	G	A_A	A_A	A_A	G_G	A_A	A_A
NC_045512.2:7644-SNV	ORF1ab	HYBRID	SNP16	7644		C	T	C_C	C_C	C_C	T_T	C_C	C_C
NC_045512.2:8083-SNV	ORF1ab	HYBRID	SNP17	8083		G	A	G_G	G_G	G_G	A_A	G_G	G_G
NC_045512.2:9750-SNV	ORF1ab	HYBRID	SNP18	9750		A	G	A_A	G_G	A_A	A_A	A_A	A_A
NC_045512.2:10029-SNV	ORF1ab	HYBRID	SNP19	10029		C	T	C_C	C_C	C_C	C_C	T_T	C_C
NC_045512.2:10319-SNV	ORF1ab	HYBRID	SNP20	10319		C	T	C_C	T_T	T_T	C_C	C_C	C_C
NC_045512.2:11514-SNV	ORF1ab	HYBRID	SNP21	11514		C	T	C_C	C_C	C_C	C_C	T_T	C_C
NC_045512.2:11833-SNV	ORF1ab	HYBRID	SNP22	11833		C	T	C_C	C_C	C_C	T_T	C_C	C_C
NC_045512.2:13713-SNV	ORF1ab	HYBRID	SNP23	13713		G	A	G_G	G_G	G_G	G_G	G_G	A_A
NC_045512.2:14408-SNV	ORF1ab	HYBRID	SNP24	14408		C	T	C_C	T_T	T_T	T_T	T_T	T_T
NC_045512.2:14805-SNV	ORF1ab	HYBRID	SNP25	14805		C	T	C_C	C_C	C_C	T_T	C_C	C_C
NC_045512.2:15253-SNV	ORF1ab	HYBRID	SNP26	15253		G	A	G_G	A_A	G_G	G_G	G_G	G_G
NC_045512.2:17014-SNV	ORF1ab	HYBRID	SNP27	17014		G	T	G_G	G_G	G_G	G_G	G_G	T_T
NC_045512.2:18060-SNV	ORF1ab	HYBRID	SNP28	18060		C	T	T_T	C_C	C_C	C_C	C_C	C_C
NC_045512.2:18424-SNV	ORF1ab	HYBRID	SNP29	18424		A	G	A_A	G_G	G_G	G_G	A_A	A_A
NC_045512.2:18432-SNV	ORF1ab	HYBRID	SNP30	18432		A	G	A_A	A_A	A_A	G_G	A_A	A_A
NC_045512.2:19480-SNV	ORF1ab	HYBRID	SNP31	19480		G	A	G_G	G_G	G_G	A_A	G_G	G_G
NC_045512.2:20163-SNV	ORF1ab	HYBRID	SNP32	20163		A	G	A_A	G_G	A_A	A_A	A_A	A_A
NC_045512.2:20748-SNV	ORF1ab	HYBRID	SNP33	20748		T	C	T_T	T_T	T_T	T_T	C_C	T_T
NC_045512.2:21304-SNV	ORF1ab	HYBRID	SNP34	21304		C	T	C_C	T_T	T_T	T_T	C_C	C_C
NC_045512.2:23042-SNV	S	HYBRID	SNP35	23042		T	C	T_T	T_T	T_T	T_T	C_C	T_T
NC_045512.2:23403-SNV	S	HYBRID	SNP36	23403	D614G	A	G	A_A	G_G	G_G	G_G	G_G	G_G
NC_045512.2:23604-SNV	S	HYBRID	SNP37	23604	P681H	C	A	C_C	C_C	C_C	C_C	A_A	C_C
NC_045512.2:23709-SNV	S	HYBRID	SNP38	23709	T716I	C	T	C_C	C_C	C_C	C_C	T_T	C_C
NC_045512.2:25546-SNV	ORF3a	HYBRID	SNP39	25546		C	T	C_C	C_C	C_C	T_T	C_C	C_C
NC_045512.2:25563-SNV	ORF3a	HYBRID	SNP40	25563		G	T	G_G	T_T	T_T	T_T	T_T	T_T
NC_045512.2:25907-SNV	ORF3a	HYBRID	SNP41	25907		G	T	G_G	T_T	G_G	T_T	G_G	G_G
NC_045512.2:25953-SNV	ORF3a	HYBRID	SNP42	25953		T	C	T_T	T_T	T_T	T_T	T_T	C_C
NC_045512.2:26305-SNV	ORF3a	HYBRID	SNP43	26305		C	G	C_C	G_G		C_C	C_C	C_C
NC_045512.2:26408-SNV	E	HYBRID	SNP44	26408		C	T	C_C	T_T	C_C	C_C	C_C	C_C
NC_045512.2:26681-SNV	M	HYBRID	SNP45	26681		C	T	C_C	C_C	C_C	C_C	C_C	T_T
NC_045512.2:26767-SNV	M	HYBRID	SNP46	26767		T	C	T_T	T_T	T_T	T_T	C_C	T_T
NC_045512.2:27964-SNV	ORF8	HYBRID	SNP47	27964		C	T	C_C	T_T	T_T	T_T	C_C	C_C
NC_045512.2:28144-SNV	ORF8	HYBRID	SNP48	28144		T	C	C_C	T_T	T_T	T_T	T_T	T_T
NC_045512.2:28272-SNV	ORF8	HYBRID	SNP49	28272		A	T	A_A	A_A	A_A	A_A	A_A	T_T
NC_045512.2:28472-SNV	N	HYBRID	SNP50	28472		C	T	C_C	T_T	T_T	T_T	C_C	C_C
NC_045512.2:28500-SNV	N	HYBRID	SNP51	28500		C	T	C_C	C_C	C_C	C_C	T_T	C_C
NC_045512.2:28703-SNV	N	HYBRID	SNP52	28703		G	C	G_G	G_G	G_G	G_G	G_G	C_C
NC_045512.2:28869-SNV	N	HYBRID	SNP53	28869		C	T	C_C	T_T	T_T	T_T	C_C	C_C
NC_045512.2:28887-SNV	N	HYBRID	SNP54	28887		C	T	C_C	C_C	C_C	C_C	T_T	T_T
NC_045512.2:29260-SNV	N	HYBRID	SNP55	29260		G	A	G_G	A_A	G_G	G_G	G_G	G_G
NC_045512.2:29402-SNV	N	HYBRID	SNP56	29402		G	T	G_G	G_G	G_G	T_T	G_G	G_G
NC_045512.2:29405-SNV	N	HYBRID	SNP57	29405		G	C	G_G	C_C	G_G	G_G	G_G	G_G
NC_045512.2:29711-Del	ORF10	HYBRID	SNP58	29711		G	-	G_G	G_G	G_G	G_G	-_-	G_G
NC_045512.2:29719-SNV	ORF10	HYBRID	SNP59	29719		C	T	C_C	C_C	C_C	C_C	T_T	C_C

### Sheet: Table 7
Table 7: List of variants called in long-read sequencing data on MinION
Columns	ARTIC DATA	MRL DATA	HYBRID DATA	Low confidence variants	Position	Identifier	Reference	Alternates	ATCC	NP1	NP3	NP4
NC_045512.2:241-SNV	ARTIC	MRL	HYBRID		241	?	C	T	C_C	T_T	T_T	T_T
NC_045512.2:1059-SNV	ARTIC	MRL	HYBRID		1059	?	C	T	C_C	T_T	T_T	T_T
NC_045512.2:1180-SNV	ARTIC	MRL	HYBRID		1180	?	A	G	A_A	A_A	A_A	A_G
NC_045512.2:1280-SNV	ARTIC	MRL	HYBRID		1280	?	G	A	G_G	A_A	G_G	G_G
NC_045512.2:1351-SNV	ARTIC	MRL	HYBRID		1351	?	A	G	A_A	A_A	G_G	A_A
NC_045512.2:1451-SNV	0	0	0	MinION-only	1451	?	A	T	T_T	A_T	A_A	A_A
NC_045512.2:1812-SNV	ARTIC	MRL	HYBRID		1812	?	C	T	C_C	C_T	C_C	C_C
NC_045512.2:1885-SNV	ARTIC	0	HYBRID		1885	?	T	A	T_T	A_T	T_T	T_T
NC_045512.2:3037-SNV	ARTIC	MRL	HYBRID		3037	?	C	T	C_C	T_T	T_T	T_T
NC_045512.2:3206-SNV	ARTIC	MRL	HYBRID		3206	?	G	T	G_G	G_G	T_T	G_G
NC_045512.2:4475-SNV	ARTIC	MRL	HYBRID		4475	?	C	T	C_C	C_T	C_C	C_C
NC_045512.2:5385-SNV	0	0	0	MinION-only	5385	?	C	G	G_G	C_G	C_G	C_G
NC_045512.2:5391-SNV	0	0	0	MinION-only	5391	?	A	G	A_A	A_G	A_A	A_A
NC_045512.2:5869-SNV	ARTIC	MRL	HYBRID		5869	?	C	T	C_C	C_C	T_T	C_T
NC_045512.2:5986-SNV	ARTIC	MRL	HYBRID		5986	?	C	T	C_C	C_C	T_T	C_T
NC_045512.2:6263-Del	0	0	0	MinION-only	6263	?	AA	-	AA_AA	#NAME?	AA_AA	AA_AA
NC_045512.2:6730-SNV	0	MRL	0		6730	?	C	T	C_C	C_C	C_C	C_T
NC_045512.2:7451-SNV	ARTIC	MRL	HYBRID		7451	?	A	G	A_A	A_A	G_G	A_G
NC_045512.2:7644-SNV	0	MRL	0		7644	?	C	T	C_C	C_C	C_T	C_C
NC_045512.2:7854-SNV	0	0	0	MinION-only	7854	?	A	G	A_A	A_G	A_A	A_A
NC_045512.2:8083-SNV	ARTIC	MRL	HYBRID		8083	?	G	A	G_G	G_G	A_A	G_G
NC_045512.2:9750-SNV	ARTIC	MRL	HYBRID		9750	?	A	G	A_A	A_G	A_A	A_A
NC_045512.2:10029-SNV	ARTIC	MRL	HYBRID		10029	?	C	T	C_C	C_C	C_C	C_T
NC_045512.2:10319-SNV	ARTIC	MRL	HYBRID		10319	?	C	T	C_C	T_T	T_T	C_T
NC_045512.2:11514-SNV	ARTIC	MRL	HYBRID		11514	?	C	T	C_C	C_C	C_C	C_T
NC_045512.2:11833-SNV	ARTIC	MRL	HYBRID		11833	?	C	T	C_C	C_C	T_T	C_C
NC_045512.2:14336-SNV	0	MRL	0		14336	?	T	C	C_T	T_T	T_T	C_T
NC_045512.2:14338-SNV	0	MRL	0		14338	?	A	G	A_G	A_A	A_G	A_G
NC_045512.2:14408-SNV	ARTIC	MRL	HYBRID		14408	?	C	T	C_C	C_C	T_T	T_T
NC_045512.2:14783-Del	0	0	0	MinION-only	14783	?	C	-	C_C	C_C	C_C	#NAME?
NC_045512.2:14805-SNV	ARTIC	MRL	HYBRID		14805	?	C	T	C_C	C_C	T_T	C_C
NC_045512.2:15253-SNV	ARTIC	MRL	HYBRID		15253	?	G	A	G_G	A_A	G_G	G_G
NC_045512.2:16375-SNV	0	MRL	0		16375	?	C	T	?_?	C_C	C_C	C_T
NC_045512.2:17014-SNV	ARTIC	0	HYBRID		17014	?	G	T	G_G	G_G	G_G	G_T
NC_045512.2:17162-SNV	0	0	0	MinION-only	17162	?	G	T	T_T	G_G	G_G	G_G
NC_045512.2:18060-SNV	0	MRL	0		18060	?	C	T	T_T	C_C	C_C	C_C
NC_045512.2:18158-SNV	0	MRL	0		18158	?	T	C	T_T	C_T	C_T	C_C
NC_045512.2:18246-Del	0	0	0	MinION-only	18246	?	C	-	C_C	#NAME?	C_C	C_C
NC_045512.2:18424-SNV	ARTIC	MRL	HYBRID		18424	?	A	G	A_A	A_G	G_G	A_A
NC_045512.2:18432-SNV	ARTIC	MRL	HYBRID		18432	?	A	G	A_A	A_A	G_G	A_A
NC_045512.2:19156-SNV	0	0	0	MinION-only	19156	?	C	G	C_C	C_C	C_C	C_G
NC_045512.2:19160-SNV	0	0	0	MinION-only	19160	?	C	G	C_C	C_C	C_C	C_G
NC_045512.2:19207-Del	0	0	0	MinION-only	19207	?	GATA	-	GATA_GATA	#NAME?	GATA_GATA	GATA_GATA
NC_045512.2:19216-SNV	0	0	0	MinION-only	19216	?	C	G	C_C	C_C	C_C	C_G
NC_045512.2:19217-SNV	0	0	0	MinION-only	19217	?	C	G	C_C	C_C	C_C	C_G
NC_045512.2:19247-SNV	0	0	0	MinION-only	19247	?	C	G	C_C	C_C	C_C	C_G
NC_045512.2:19255-SNV	0	0	0	MinION-only	19255	?	C	G	C_C	C_C	C_C	C_G
NC_045512.2:19259-SNV	0	0	0	MinION-only	19259	?	C	G	C_C	C_C	C_C	C_G
NC_045512.2:19263-SNV	0	0	0	MinION-only	19263	?	C	G	C_C	C_C	C_C	C_G
NC_045512.2:19480-SNV	ARTIC	MRL	HYBRID		19480	?	G	A	G_G	G_G	A_A	G_G
NC_045512.2:20163-SNV	ARTIC	MRL	HYBRID		20163	?	A	G	A_A	G_G	A_A	A_A
NC_045512.2:20748-SNV	ARTIC	MRL	HYBRID		20748	?	T	C	T_T	T_T	T_T	C_T
NC_045512.2:21304-SNV	ARTIC	MRL	HYBRID		21304	?	C	T	C_C	C_T	C_T	C_C
NC_045512.2:22508-Del	0	0	0	MinION-only	22508	?	TC	-	TC_TC	#NAME?	#NAME?	TC_TC
NC_045512.2:22773-Ins	0	0	0	MinION-only	22773	?	-	T	-_-	#NAME?	-_-	-_-
NC_045512.2:23042-SNV	ARTIC	MRL	HYBRID		23042	?	T	C	T_T	T_T	T_T	C_T
NC_045512.2:23403-SNV	ARTIC	MRL	HYBRID		23403	?	A	G	A_A	G_G	G_G	G_G
NC_045512.2:23604-SNV	ARTIC	MRL	HYBRID		23604	?	C	A	C_C	C_C	C_C	A_C
NC_045512.2:23709-SNV	ARTIC	MRL	HYBRID		23709	?	C	T	C_C	C_C	C_C	C_T
NC_045512.2:25546-SNV	ARTIC	MRL	HYBRID		25546	?	C	T	C_C	C_C	T_T	C_C
NC_045512.2:25563-SNV	ARTIC	MRL	HYBRID		25563	?	G	T	G_G	T_T	T_T	T_T
NC_045512.2:25907-SNV	0	MRL	0		25907	?	G	T	G_G	T_T	T_T	G_G
NC_045512.2:26305-SNV	0	MRL	0		26305	?	C	G	C_C	G_G	C_C	C_C
NC_045512.2:26408-SNV	ARTIC	MRL	HYBRID		26408	?	C	T	C_C	C_T	C_C	C_C
NC_045512.2:26767-SNV	ARTIC	MRL	HYBRID		26767	?	T	C	T_T	T_T	T_T	C_C
NC_045512.2:27964-SNV	ARTIC	MRL	HYBRID		27964	?	C	T	C_C	T_T	T_T	C_T
NC_045512.2:28088-SNV	0	0	0	MinION-only	28088	?	T	A	A_T	A_A	A_A	A_A
NC_045512.2:28144-SNV	ARTIC	0	HYBRID		28144	?	T	C	C_C	T_T	T_T	T_T
NC_045512.2:28272-SNV	ARTIC	0	HYBRID		28272	?	A	T	A_A	A_T	A_A	A_T
NC_045512.2:28472-SNV	ARTIC	MRL	HYBRID		28472	?	C	T	C_C	C_T	T_T	C_C
NC_045512.2:28521-Ins	0	0	0	MinION-only	28521	?	-	CTCAAT	-_-	-_-	-_-	#NAME?
NC_045512.2:28869-SNV	ARTIC	MRL	HYBRID		28869	?	C	T	C_C	T_T	T_T	C_T
NC_045512.2:28887-SNV	ARTIC	MRL	HYBRID		28887	?	C	T	C_C	C_C	C_C	C_T
NC_045512.2:29260-SNV	ARTIC	0	HYBRID		29260	?	G	A	G_G	A_G	G_G	G_G
NC_045512.2:29358-SNV	0	MRL	0		29358	?	C	T	C_C	C_T	C_C	C_C
NC_045512.2:29402-SNV	ARTIC	MRL	HYBRID		29402	?	G	T	G_G	G_G	G_T	G_G
NC_045512.2:29405-SNV	ARTIC	MRL	HYBRID		29405	?	G	C	G_G	C_G	G_G	G_G
